# Neutralizing anti-DNase1L3 antibodies derive from autoreactive VH4-34^+^-B cells and associate with the interferon signature in SLE

**DOI:** 10.1101/2021.06.07.21258180

**Authors:** Yikai Yu, Eduardo Gomez-Bañuelos, Jessica Li, Kevin S. Cashman, Merlin Paz, Maria Isabel Trejo-Zambrano, Regina Bugrovsky, Youliang Wang, Asiya Seema Chida, Cheryl A. Sherman-Baust, Dylan P. Ferris, Daniel W. Goldman, Erika Darrah, Michelle Petri, Iñaki Sanz, Felipe Andrade

## Abstract

DNase1L3 deficiency is an inborn error of immunity that causes monogenic systemic lupus erythematosus (SLE) in humans. Here, we identified that one third of patients with sporadic SLE have antibodies to DNase1L3. Like DNase1L3 deficiency, we found that patients with anti-DNase1L3 antibodies have features associated with immune pathways activated by immunogenic self-DNA, including elevated antibodies to dsDNA and prominent expression of the interferon and myeloid/neutrophil signatures. Interestingly, 40-80% of anti-DNase1L3 antibodies in SLE serum contain the 9G4 idiotype, which is encoded by the autoreactive heavy-chain gene segment V_H_4-34. Sequence and functional analysis of four anti-DNase1L3 monoclonal antibodies generated from SLE patients experiencing disease-associated flares showed that these antibodies were derived from self-reactive 9G4^+^ switched memory B cells. These antibodies are highly enriched in somatic hypermutations, indicating that they originated from antigen-experienced cells, and have neutralizing activity against DNase1L3. Together, the data demonstrate that autoantibodies to DNase1L3 phenocopy pathogenic mechanisms associated with DNase1L3 deficiency. Moreover, the finding that autoreactive B cells bearing the 9G4 idiotype produce dominant serum autoantibodies, including antibodies to DNase1L3, underscores V_H_4-34^+^ B cells as sensible therapeutic targets for specific depletion of pathogenic B cells in SLE.
