## Supplemental Table 2 for "Neutralizing anti-DNase1L3 antibodies derive from autoreactive VH4-34^+^-B cells and associate with the interferon signature in SLE"

### Sheet: Monoclonals by Pop
Clone	Sorted Population			clone
140A10	9G4+ SWM (CD27+ IGD-)
152B5	9G4+ SWM (CD27+ IGD-)
152B8	9G4+ SWM (CD27+ IGD-)
152C1	9G4+ SWM (CD27+ IGD-)
152C12	9G4+ SWM (CD27+ IGD-)
152D1	9G4+ SWM (CD27+ IGD-)
152D2	9G4+ SWM (CD27+ IGD-)
152E10	9G4+ SWM (CD27+ IGD-)
152H5	9G4+ SWM (CD27+ IGD-)
580D7	9G4+ SWM (CD27+ IGD-)
626A10	9G4+ SWM (CD27+ IGD-)
626A11	9G4+ SWM (CD27+ IGD-)
626A3	9G4+ SWM (CD27+ IGD-)
626A4	9G4+ SWM (CD27+ IGD-)
626A5	9G4+ SWM (CD27+ IGD-)
626B11	9G4+ SWM (CD27+ IGD-)
626B2	9G4+ SWM (CD27+ IGD-)
626B5	9G4+ SWM (CD27+ IGD-)
626B6	9G4+ SWM (CD27+ IGD-)
626B9	9G4+ SWM (CD27+ IGD-)
626D7	9G4+ SWM (CD27+ IGD-)
626E3	9G4+ SWM (CD27+ IGD-)
626G12	9G4+ SWM (CD27+ IGD-)
626G4	9G4+ SWM (CD27+ IGD-)
626H2	9G4+ SWM (CD27+ IGD-)
626H4	9G4+ SWM (CD27+ IGD-)
627A11	9G4+ SWM (CD27+ IGD-)
627A7	9G4+ SWM (CD27+ IGD-)
627C12	9G4+ SWM (CD27+ IGD-)
651A6	9G4+ SWM (CD27+ IGD-)
651B12	9G4+ SWM (CD27+ IGD-)
651B2	9G4+ SWM (CD27+ IGD-)
651C4	9G4+ SWM (CD27+ IGD-)
651D12	9G4+ SWM (CD27+ IGD-)
651D5	9G4+ SWM (CD27+ IGD-)
651D8	9G4+ SWM (CD27+ IGD-)
651E12	9G4+ SWM (CD27+ IGD-)
651E7	9G4+ SWM (CD27+ IGD-)
651F5	9G4+ SWM (CD27+ IGD-)
651F6	9G4+ SWM (CD27+ IGD-)
651G2	9G4+ SWM (CD27+ IGD-)
651G6	9G4+ SWM (CD27+ IGD-)
651G9	9G4+ SWM (CD27+ IGD-)
651H3	9G4+ SWM (CD27+ IGD-)
651H7	9G4+ SWM (CD27+ IGD-)
75A11	9G4+ SWM (CD27+ IGD-)
75C5	9G4+ SWM (CD27+ IGD-)
75D9	9G4+ SWM (CD27+ IGD-)
75G12	9G4+ SWM (CD27+ IGD-)
88A1	9G4+ SWM (CD27+ IGD-)
88A10	9G4+ SWM (CD27+ IGD-)
88C1	9G4+ SWM (CD27+ IGD-)
88D1	9G4+ SWM (CD27+ IGD-)
88D3	9G4+ SWM (CD27+ IGD-)
88F7	9G4+ SWM (CD27+ IGD-)
123B5	9G4+ ASC(CD27hi CD38hi)
124A10	9G4+ ASC(CD27hi CD38hi)
629A12	9G4+ ASC(CD27hi CD38hi)
629B11	9G4+ ASC(CD27hi CD38hi)
629D7	9G4+ ASC(CD27hi CD38hi)
629E6	9G4+ ASC(CD27hi CD38hi)
652A11	9G4+ ASC(CD27hi CD38hi)
652C10	9G4+ ASC(CD27hi CD38hi)
652E12	9G4+ ASC(CD27hi CD38hi)
652E8	9G4+ ASC(CD27hi CD38hi)
652F6	9G4+ ASC(CD27hi CD38hi)
652H2	9G4+ ASC(CD27hi CD38hi)
652H8	9G4+ ASC(CD27hi CD38hi)
673G1	9G4+ ASC(CD27hi CD38hi)
673H9	9G4+ ASC(CD27hi CD38hi)
648D5	9G4+ acN (CD27- IgD+ CD11c+)
654B11	9G4+ DN (CD27- IGD-)
654D11	9G4+ DN (CD27- IGD-)
654D6	9G4+ DN (CD27- IGD-)
654E10	9G4+ DN (CD27- IGD-)
654E11	9G4+ DN (CD27- IGD-)
654F8	9G4+ DN (CD27- IGD-)
654G4	9G4+ DN (CD27- IGD-)
654H11	9G4+ DN (CD27- IGD-)
654H12	9G4+ DN (CD27- IGD-)
74B12	9G4+ Naïve (CD27- IgD+)
74C3	9G4+ Naïve (CD27- IgD+)
74C11	9G4+ Naïve (CD27- IgD+)
74D12	9G4+ Naïve (CD27- IgD+)
50A4	9G4- ASC(CD27hi CD38hi)
50F2	9G4- ASC(CD27hi CD38hi)
646H5	9G4- ASC(CD27hi CD38hi)
SWM, switched memory; ASC, antibody-secreting cells; DN, double negative.
